# Influence of age, sex, body habitus, vaccine type and anti-S serostatus on cellular and humoral responses to SARS-CoV-2 vaccination

**DOI:** 10.1101/2023.09.29.23296222

**Authors:** Emma S Chambers, Weigang Cai, Giulia Vivaldi, David A Jolliffe, Natalia Perdek, Wenhao Li, Sian E Faustini, Joseph M. Gibbons, Corinna Pade, Alex G. Richter, Anna K Cousens, Adrian R Martineau

**Affiliations:** Centre for Immunobiology, Blizard Institute, Barts and the London School of Medicine and Dentistry, Queen Mary University of London, London E1 2AT, U.K; Institute of Immunology and Immunotherapy, College of Medical and Dental Sciences, University of Birmingham, Birmingham B15 2TT, U.K; Centre for Genomics and Child Health, Blizard Institute, Barts and the London School of Medicine and Dentristry, Queen Mary University of London, London, E1 2AT, U.K; Infectious Diseases and Immune Defence Division, Walter and Eliza Hall Institute of Medical Research, Parkville 3052, Australia; Centre for Infectious Diseases Research in Africa, Institute of Infectious Disease and Molecular Medicine, University of Cape Town, Cape Town 7925, South Africa

## Abstract

Vaccine development targeting SARS-CoV-2 in 2020 was of critical importance in reducing COVID-19 severity and mortality. In the U.K. during the initial roll-out most individuals either received two doses of Pfizer COVID-19 vaccine (BNT162b2) or the adenovirus-based vaccine from Oxford/AstraZeneca (ChAdOx1-nCoV-19). There are conflicting data as to the impact of age, sex and body habitus on cellular and humoral responses to vaccination, and most studies in this area have focused on determinants of mRNA vaccine immunogenicity. Here we studied a cohort of participants in a population-based longitudinal study (COVIDENCE UK) to determine the influence of age, sex, body mass index (BMI) and pre-vaccination anti-Spike (anti-S) antibody status on vaccine-induced humoral and cellular immune responses to two doses of BNT162b2 or ChAdOx-n-CoV-19 vaccination.

Younger age and pre-vaccination anti-S seropositivity were both associated with stronger antibody responses to vaccination. BNT162b2 generated higher neutralising and anti-S antibody titres to vaccination than ChAdOx1-nCoV-19, but cellular responses to the two vaccines were no different. Irrespective of vaccine type, increasing age was also associated with decreased frequency of cytokine double-positive CD4+ T cells. Increasing BMI was associated with reduced frequency of SARS-CoV-2-specific TNF+ CD8% T cells for both vaccines.

Together, our findings demonstrate that increasing age and BMI associate with attenuated cellular and humoral responses to SARS-CoV-2 vaccination. Whilst both vaccines induced T cell responses, BNT162b2 induced significantly elevated humoral immune response as compared to ChAdOx-n-CoV-19.
