## Supplementary Table1a-i for "Influence of age, sex, body habitus, vaccine type and anti-S serostatus on cellular and humoral responses to SARS-CoV-2 vaccination"

### Sheet: Sheet1
Analyte	t-statistic	p-value	q-value		Analyte	t-statistic	p-value	q-value		Analyte	F-statistic	p-value	q-value		Analyte	F-statistic	p-value	q-value
CD8% naive	-8.2336	5.6726e-13	2.66612e-11		LPS IL-6	4.03866	0.000103064	0.00484403		CD4% CD3stim IL-2 IFNg	4.50229	0.0133497	0.313719		anti-S	2.06965	0.0903168	0.774819
CD8% EM	3.90421	0.000168193	0.00395254		CD8% EM	3.72966	0.000312561	0.00734518		CD4% SARS-S IL-2 IFNg	4.56492	0.012603	0.313719		CD4% naive	2.00195	0.099913	0.774819
anti-S	-3.25706	0.00152058	0.0238223		CD4% EM	3.1211	0.00233271	0.0280662		CD4% SARS-S IFNg	3.74444	0.0269284	0.351542		Table S1d. General Heath category univariate anlaysis. logical parameter to General Health category (0-4). p values and q values (false discovery rate) derived using ANOVA for general linear models with adjustment for vitamin D allocation.
CD8% CM	3.09103	0.00256002	0.0252564		CD8% naive	-3.11346	0.00238861	0.0280662		WB IL8	3.39324	0.0373981	0.351542
CD8% EMRA	3.0753	0.00268685	0.0252564		CD4% CM	2.59035	0.0109629	0.103051		anti-S	3.62978	0.0299696	0.351542
CD4% SARS-S IL-2 IFNg	-2.68676	0.00840109	0.0658085		CD4 naive%	-2.40153	0.0181012	0.141793		Table S1c. Ethnicity univariate anlaysis. F-statistic (mean sum of squares regression / mean sum of squares error) represents the degree of relatedness of each immunological parameter to Ethnicity (White, Asian, Mixed/Other) category. p values and q values (false discovery rate) derived using ANOVA for general linear models with adjustment for vitamin D allocation.
CD4% naive	-2.38478	0.0189009	0.0807584		WB LPS IL-8	2.22555	0.0282031	0.189364
CD4% SARS-S TNF IL-2	-2.41374	0.017538	0.0807584		CD4% CD3stim TNF IFNg	2.0117	0.0468381	0.257871
CD8% CD3stim IL-2	2.44777	0.0160486	0.0807584		CD8 CM%	1.98854	0.0493795	0.257871
CD8% CD3stim TNF	2.47009	0.0151343	0.0807584		CD4% CD3stim IFNg	1.90219	0.0599126	0.281589
CD8% CD3stim TNF IL-2	2.46101	0.0155005	0.0807584		WB SARS-S TNF	1.80736	0.0735969	0.31446
CD4% EM	2.19538	0.0303593	0.118907		Table S1b. Sex univariate anlaysis. t-statistic (regression co-efficient / standard deviation) represents magnitude of difference between sexes; a positive t-statistic indicates a higher value and negative a lower value of immunological parameter in males participants compared to female. p values and q values (false discovery rate) derived using the t-test for general linear models with adjustmen…
CD4% CM	2.06557	0.041355	0.149514
Neut Ab	-1.73968	0.0848736	0.284933
Table S1a. Age univariate anlaysis. t-statistic (regression co-efficient / standard deviation) represents magnitude of relationship between each immunological parameter to year of age. p values and q values (false discovery rate) derived using linear regression for general linear models with adjustment for vitamin D allocation
Analyte	t-statistic	p-value	q-value		Analyte	F-statistic	p-value	q-value		Analyte	F-statistic	p-value	q-value		Analyte	t-statistic	p-value	q-value
Neut Ab	-3.917	0.000160606	0.00377425		CD4% SARS-S TNF IFNg	6.11623	0.00309038	0.129256		WB SARS-S IL-6	4.99518	2.38163e-06	0.000111937		anti-S	-3.93603	0.000149926	0.00704652
anti-S	-4.02943	0.000106628	0.00377425		CD8% SARS-S TNF	5.47486	0.00550026	0.129256		WB SARS-S IL-8	4.5422	1.50428e-05	0.000353506		CD4% SARS-S IFNg	-3.60711	0.000477592	0.0112234
CD4% SARS-S IL-2	2.23335	0.0276674	0.433456		postvax_25D	4.22265	0.0172758	0.270654		WB SARS-S TNF	3.22273	0.0016961	0.0265722		WB SARS-S IFNg	-2.3991	0.0182153	0.285373
WB LPS TNF	-1.90689	0.0592946	0.696711		CD4% SARS-S IL-2 IFNg	3.55497	0.0321403	0.377649		WB TNFa	2.40303	0.0180311	0.211865		WB LPS IL-8	2.13561	0.0350588	0.411941
Table S1e. Vaccine Type univariate anlaysis. t-statistic (regression co-efficient / standard deviation) represents magnitude of difference between vaccine types; a positive t-statistic indicates a higher value and negative a lower value of immunological parameter in participants receiving BNT162b2 as compared to ChAdOx1-nCoV-19. p values and q values (false discovery rate) derived using the t-tes…					CD8% CD3stim TNF	3.15529	0.0467749	0.439684		postvax_25D	2.28521	0.0243299	0.228701		Table S1h. Pre-vaccination seropositivity univariate anlaysis. t-statistic (regression co-efficient / standard deviation) represents magnitude of difference between those SARS-CoV-2 seropositive pre-vaccination to those sero negative. p values and q values (false discovery rate) derived using the t-test for general linear models with adjustment for vitamin D allocation.
					CD4% EMRA	2.87323	0.0610575	0.478284		WB LPS IFNg	1.92095	0.057476	0.385911
					Table S1f. Inter-vaccine Days univariate anlaysis. F-statistic (mean sum of squares regression / mean sum of squares error) represents the degree of relatedness of each immunological parameter to the number of inter-vaccine days. p values and q values (false discovery rate) derived using the quadratic regression for general linear models with adjustment for vitamin D allocation.					Neut Ab	-1.96987	0.0515128	0.385911
										CD8% CD3stim IL-2 IFNg	-1.66373	0.099177	0.445642
										CD8% SARS-S TNF	1.7252	0.0874615	0.445642
										Table S1g. Days post second vaccine univariate anlaysis. F-statistic (mean sum of squares regression / mean sum of squares error) represents the degree of relatedness of each immunological parameter to the number of days after the second vaccine and blood sampling. p values and q values (false discovery rate) derived using the quadratic regression for general linear models with adjustment for vit…
Analyte	F-statistic	p-value	q-value		Analyte	t-statistic	p-value	q-value
CD4% SARS-S TNF	13.2377	2.29218e-07	1.07733e-05		CRP	3.60666	0.000478317	0.0224809
CD8% SARS-S TNF	9.49834	1.36952e-05	0.000321838		CD8% CD3stim IL-2	2.09709	0.0384108	0.812759
CD4% SARS-S IL-2	3.69471	0.0142727	0.138547		CD8% CM	1.85093	0.0670179	0.812759
CRP	3.67671	0.0145975	0.138547		CD8% SARS-S IL-2	-1.81154	0.072944	0.812759
CD4% EM	3.66899	0.014739	0.138547		Table S1i. BMI value univariate anlaysis. t-statistic (regression co-efficient / standard deviation) represents magnitude of relationship between each immunological parameter to BMI value. p values and q values (false discovery rate) derived using linear regression for general linear models with adjustment for vitamin D allocation.
CD8% EMRA	2.87957	0.0396169	0.310332
CD8% CD3stim IFNg	2.41845	0.0705411	0.35959
CD8% CM	2.3781	0.0741847	0.35959
CD8% CD3stim TNF IFNg	2.35459	0.076393	0.35959
WB LPS IL-6	2.35337	0.0765085	0.35959
CD8% CD3stim TNF	2.27033	0.0848514	0.362547
CD8% SARS-S IL-2	2.16435	0.0968113	0.379178
Table S1i. BMI category univariate anlaysis. F-statistic (mean sum of squares regression / mean sum of squares error) represents the degree of relatedness of each immunological parameter to BMI category (1-4). p values and q values (false discovery rate) derived using ANOVA for general linear models with adjustment for vitamin D allocation.
